# Evaluation of SURUS: a Named Entity Recognition System to Extract Knowledge from Interventional Study Records

**DOI:** 10.1101/2024.05.31.24308278

**Authors:** Casper Peeters, Koen Vijverberg, Marianne Pouwer, Bart Westerman, Maikel Boot, Suzan Verberne

## Abstract

**BACKGROUND:** Medical decision-making is commonly guided by systematic analysis of peer-reviewed scientific literature, published as systematic literature reviews (SLRs). These analyses are cumbersome to conduct as they require large amounts of time and subject matter expertise to be available. Automated extraction of key datapoints from clinical publications could speed up the process of systematic literature review assembly. To this end, we built, trained and validated SURUS, a named entity recognition (NER) system comprised of a Bidirectional Encoder Representations from Transformers (BERT) model trained on a highly granular dataset. The aim of this study was to assess the quality of classification of critical elements in clinical study abstracts by SURUS, in particular the patient, intervention, comparator and outcome (PICO) elements and elements of study design.

**DATASET & METHODS:** The PubMedBERT-based model was trained and evaluated using a dataset of 400 interventional study abstracts, manually annotated by experts using 25 labels with a total of 39,531 annotations according to a strict annotation guideline, with Cohen’s κ inter-annotator agreement of 0.81. We evaluated in-domain quality, and assessed out-of-domain quality of the system by testing it on out-of-domain abstracts of other disease areas and observational study types. Finally, we tested the utility of SURUS by comparing its predictions to expert-assigned PICO and study design (PICOS) classifications.

**RESULTS:** The SURUS NER system achieved an overall F1 score of 0.95, with minor deviation between labels. In addition, SURUS achieved a NER F1 of 0.90 for out-of-domain therapeutic area abstracts and 0.84 for observational study abstracts. Finally, SURUS showed considerable utility when compared to expert-assigned PICOS classifications of interventional studies, with an F1 of 0.89 and a recall of 0.96.

**CONCLUSION:** To our knowledge, with an F1 score of 0.95, SURUS ranks among the best-performing models available to date for conducting exhaustive systematic literature analyses. A strict guideline and high inter-annotation agreement resulted in high-quality in-domain medical entity of a finetuned BERT-based model, which was largely preserved during extensive out-of-domain evaluation, indicating its utility across other indication areas and study types. Current approaches in the field lack the granularity in training data and versatility demonstrated by the SURUS approach, thereby making the latter the preferred choice for automated extraction and classification tasks in the clinical literature domain. We think that this approach sets a new standard in medical literature analysis and paves the way for creating highly granular datasets of labelled entities that can be used for downstream analysis outside of traditional SLRs.
