## Appendix Table D for "Evaluation of SURUS: a Named Entity Recognition System to Extract Knowledge from Interventional Study Records"

### Sheet: Appendix table D
Appendix table D - Mapping of Cochrane extracts to SURUS predictions
PMID	Source Cochrane Review	Prediction	Label	Text source	PICOS element	Mapped Cochrane Extract	Mapped Cochrane Label
15983299	10.1002/14651858.CD006063.pub2	4-week placebo washout period	METHODOLOGY_STUDY_DESIGN	abstract	Design	oral placebo; single‐blind; 4 weeks	Design
15983299	10.1002/14651858.CD006063.pub2	randomly	METHODOLOGY_STUDY_DESIGN	abstract	Design	Randomized	Design
15983299	10.1002/14651858.CD006063.pub2	randomly	METHODOLOGY_STUDY_DESIGN	abstract	Design	Randomized	Design
16110025	10.1002/14651858.CD004064.pub4	multi-institutional	METHODOLOGY_STUDY_DESIGN	title	Design	Multicenter RCT	Design
16110025	10.1002/14651858.CD004064.pub4	trial	METHODOLOGY_STUDY_DESIGN	title	Design	Multicenter RCT	Design
16110025	10.1002/14651858.CD004064.pub4	trial	METHODOLOGY_STUDY_DESIGN	abstract	Design	Multicentre RCT	Design
16110025	10.1002/14651858.CD004064.pub4	randomized	METHODOLOGY_STUDY_DESIGN	abstract	Design	Randomized	Design
16110025	10.1002/14651858.CD004064.pub4	randomized	METHODOLOGY_STUDY_DESIGN	title	Design	Randomized	Design
16110025	10.1002/14651858.CD004064.pub4	phase III	METHODOLOGY_STUDY_DESIGN	abstract	Design
16110025	10.1002/14651858.CD004064.pub4	phase II	METHODOLOGY_STUDY_DESIGN	abstract	Design
16110025	10.1002/14651858.CD004064.pub4	158	METHODOLOGY_STUDY_SIZE	abstract	Participants	n=158	Participants
16110025	10.1002/14651858.CD004064.pub4	Phase II	METHODOLOGY_STUDY_DESIGN	title	Design
16801565	10.1002/14651858.CD004816.pub5	randomly	METHODOLOGY_STUDY_DESIGN	abstract	Design	Randomised	Design
16801565	10.1002/14651858.CD004816.pub5	double-blind	METHODOLOGY_STUDY_DESIGN	abstract	Design
16801565	10.1002/14651858.CD004816.pub5	parallel-group	METHODOLOGY_STUDY_DESIGN	abstract	Design
16801565	10.1002/14651858.CD004816.pub5	1,	METHODOLOGY_STUDY_SIZE	abstract	Participants
23715567	10.1002/14651858.CD011300.pub2	placebo-controlled	METHODOLOGY_STUDY_DESIGN	abstract	Design	Controlled	Design
23715567	10.1002/14651858.CD011300.pub2	phase II	METHODOLOGY_STUDY_DESIGN	abstract	Design	Phase II	Design
23715567	10.1002/14651858.CD011300.pub2	randomized	METHODOLOGY_STUDY_DESIGN	abstract	Design	Randomized	Design
23715567	10.1002/14651858.CD011300.pub2	double-blind	METHODOLOGY_STUDY_DESIGN	abstract	Design
27852684	10.1002/14651858.CD011919.pub2	randomized	METHODOLOGY_STUDY_DESIGN	abstract	Design	Randomised	Design
27852684	10.1002/14651858.CD011919.pub2	double-blind	METHODOLOGY_STUDY_DESIGN	abstract	Design
27852684	10.1002/14651858.CD011919.pub2	crossover	METHODOLOGY_STUDY_DESIGN	abstract	Design	Cross-over	Design
27852684	10.1002/14651858.CD011919.pub2	Randomized	METHODOLOGY_STUDY_DESIGN	title	Design	Randomised	Design
27852684	10.1002/14651858.CD011919.pub2	Controlled	METHODOLOGY_STUDY_DESIGN	title	Design	Controlled	Design
27852684	10.1002/14651858.CD011919.pub2	Trial	METHODOLOGY_STUDY_DESIGN	title	Design	Clinical trial	Design
27852684	10.1002/14651858.CD011919.pub2	Seventeen	METHODOLOGY_STUDY_SIZE	abstract	Participants
32066536	10.1002/14651858.CD010834.pub4	double-blind	METHODOLOGY_STUDY_DESIGN	abstract	Design	double-blind	Design
32066536	10.1002/14651858.CD010834.pub4	masked	METHODOLOGY_STUDY_DESIGN	abstract	Design	double-blind	Design
32066536	10.1002/14651858.CD010834.pub4	double-blind	METHODOLOGY_STUDY_DESIGN	title	Design	double-blind	Design
32066536	10.1002/14651858.CD010834.pub4	placebo-controlled	METHODOLOGY_STUDY_DESIGN	abstract	Design	placebo-controlled	Design
32066536	10.1002/14651858.CD010834.pub4	placebo-controlled	METHODOLOGY_STUDY_DESIGN	title	Design	placebo-controlled	Design
32066536	10.1002/14651858.CD010834.pub4	trials	METHODOLOGY_STUDY_DESIGN	abstract	Design	randomised controlled trials	Design
32066536	10.1002/14651858.CD010834.pub4	randomised	METHODOLOGY_STUDY_DESIGN	abstract	Design	randomised controlled trials	Design
32066536	10.1002/14651858.CD010834.pub4	randomly	METHODOLOGY_STUDY_DESIGN	abstract	Design	randomised controlled trials	Design
32066536	10.1002/14651858.CD010834.pub4	randomised	METHODOLOGY_STUDY_DESIGN	title	Design	randomised controlled trials	Design
32066536	10.1002/14651858.CD010834.pub4	phase 3	METHODOLOGY_STUDY_DESIGN	abstract	Design
32066536	10.1002/14651858.CD010834.pub4	phase 3	METHODOLOGY_STUDY_DESIGN	title	Design
15983299	10.1002/14651858.CD006063.pub2	711	THERAPY_DOSE_REGIME	abstract	Interventions/Comparisons	30 mg daily for 12 weeks	Interventions
15983299	10.1002/14651858.CD006063.pub2	717	THERAPY_DOSE_REGIME	abstract	Interventions/Comparisons	30 mg daily for 12 weeks	Interventions
15983299	10.1002/14651858.CD006063.pub2	732	THERAPY_DOSE_REGIME	abstract	Interventions/Comparisons	30 mg daily for 12 weeks	Interventions
15983299	10.1002/14651858.CD006063.pub2	878	THERAPY_DOSE_REGIME	abstract	Interventions/Comparisons	4 mg daily 12 weeks	Comparisons
15983299	10.1002/14651858.CD006063.pub2	883	THERAPY_DOSE_REGIME	abstract	Interventions/Comparisons	4 mg daily 12 weeks	Comparisons
15983299	10.1002/14651858.CD006063.pub2	906	THERAPY_DOSE_REGIME	abstract	Interventions/Comparisons	4 mg twice daily (8 mg/day) 12 weeks	Comparisons
15983299	10.1002/14651858.CD006063.pub2	911	THERAPY_DOSE_REGIME	abstract	Interventions/Comparisons	4 mg twice daily (8 mg/day) 12 weeks	Comparisons
15983299	10.1002/14651858.CD006063.pub2	42	DRUG_MOLECULE	abstract	Interventions/Comparisons	pioglitazone	Comparisons
15983299	10.1002/14651858.CD006063.pub2	366	DRUG_MOLECULE	abstract	Interventions/Comparisons	pioglitazone	Comparisons
15983299	10.1002/14651858.CD006063.pub2	666	DRUG_MOLECULE	abstract	Interventions/Comparisons	pioglitazone	Comparisons
15983299	10.1002/14651858.CD006063.pub2	1016	DRUG_MOLECULE	abstract	Interventions/Comparisons	pioglitazone	Comparisons
15983299	10.1002/14651858.CD006063.pub2	1325	DRUG_MOLECULE	abstract	Interventions/Comparisons	pioglitazone	Comparisons
15983299	10.1002/14651858.CD006063.pub2	1425	DRUG_MOLECULE	abstract	Interventions/Comparisons	pioglitazone	Comparisons
15983299	10.1002/14651858.CD006063.pub2	1522	DRUG_MOLECULE	abstract	Interventions/Comparisons	pioglitazone	Comparisons
15983299	10.1002/14651858.CD006063.pub2	1561	DRUG_MOLECULE	abstract	Interventions/Comparisons	pioglitazone	Comparisons
15983299	10.1002/14651858.CD006063.pub2	1744	DRUG_MOLECULE	abstract	Interventions/Comparisons	pioglitazone	Comparisons
15983299	10.1002/14651858.CD006063.pub2	46	DRUG_MOLECULE	title	Interventions/Comparisons	pioglitazone	Comparisons
15983299	10.1002/14651858.CD006063.pub2	59	DRUG_MOLECULE	abstract	Interventions/Comparisons	rosiglitazone	Interventions
15983299	10.1002/14651858.CD006063.pub2	383	DRUG_MOLECULE	abstract	Interventions/Comparisons	rosiglitazone	Interventions
15983299	10.1002/14651858.CD006063.pub2	836	DRUG_MOLECULE	abstract	Interventions/Comparisons	rosiglitazone	Interventions
15983299	10.1002/14651858.CD006063.pub2	1076	DRUG_MOLECULE	abstract	Interventions/Comparisons	rosiglitazone	Interventions
15983299	10.1002/14651858.CD006063.pub2	1352	DRUG_MOLECULE	abstract	Interventions/Comparisons	rosiglitazone	Interventions
15983299	10.1002/14651858.CD006063.pub2	1457	DRUG_MOLECULE	abstract	Interventions/Comparisons	rosiglitazone	Interventions
15983299	10.1002/14651858.CD006063.pub2	1578	DRUG_MOLECULE	abstract	Interventions/Comparisons	rosiglitazone	Interventions
15983299	10.1002/14651858.CD006063.pub2	1771	DRUG_MOLECULE	abstract	Interventions/Comparisons	rosiglitazone	Interventions
15983299	10.1002/14651858.CD006063.pub2	63	DRUG_MOLECULE	title	Interventions/Comparisons	rosiglitazone	Interventions
15983299	10.1002/14651858.CD006063.pub2	753	THERAPY_DOSE_REGIME	abstract	Interventions/Comparisons	thereafter 45 mg once daily for 12 weeks	Interventions
15983299	10.1002/14651858.CD006063.pub2	759	THERAPY_DOSE_REGIME	abstract	Interventions/Comparisons	thereafter 45 mg once daily for 12 weeks	Interventions
15983299	10.1002/14651858.CD006063.pub2	788	THERAPY_DOSE_REGIME	abstract	Interventions/Comparisons	thereafter 45 mg once daily for 12 weeks	Interventions
16110025	10.1002/14651858.CD004064.pub4	75	THERAPY_DOSE_REGIME	abstract	Interventions/Comparisons	75 mg/m2	Interventions
16110025	10.1002/14651858.CD004064.pub4	75	THERAPY_DOSE_REGIME	abstract	Interventions/Comparisons	75 mg/m2	Interventions
16110025	10.1002/14651858.CD004064.pub4	75	THERAPY_DOSE_REGIME	abstract	Interventions/Comparisons	75 mg/m2	Interventions
16110025	10.1002/14651858.CD004064.pub4	/d	THERAPY_DOSE_REGIME	abstract	Interventions/Comparisons	750 mg/m2/d	Interventions
16110025	10.1002/14651858.CD004064.pub4	750	THERAPY_DOSE_REGIME	abstract	Interventions/Comparisons	750 mg/m2/d	Interventions
16110025	10.1002/14651858.CD004064.pub4	85	THERAPY_DOSE_REGIME	abstract	Interventions/Comparisons	85 mg/m2	Interventions
16110025	10.1002/14651858.CD004064.pub4	cisplatin	DRUG_MOLECULE	abstract	Interventions/Comparisons	cisplatin	Interventions
16110025	10.1002/14651858.CD004064.pub4	cisplatin	DRUG_MOLECULE	abstract	Interventions/Comparisons	cisplatin	Interventions
16110025	10.1002/14651858.CD004064.pub4	cisplatin	DRUG_MOLECULE	abstract	Interventions/Comparisons	cisplatin	Interventions
16110025	10.1002/14651858.CD004064.pub4	cisplatin	DRUG_MOLECULE	abstract	Interventions/Comparisons	cisplatin	Interventions
16110025	10.1002/14651858.CD004064.pub4	cisplatin	DRUG_MOLECULE	title	Interventions/Comparisons	cisplatin	Interventions
16110025	10.1002/14651858.CD004064.pub4	day 1	THERAPY_DOSE_REGIME	abstract	Interventions/Comparisons	d1	Interventions
16110025	10.1002/14651858.CD004064.pub4	day 1	THERAPY_DOSE_REGIME	abstract	Interventions/Comparisons	d1	Interventions
16110025	10.1002/14651858.CD004064.pub4	days 1 to 5	THERAPY_DOSE_REGIME	abstract	Interventions/Comparisons	d1-5	Interventions
16110025	10.1002/14651858.CD004064.pub4	DC	DRUG_FORMULATION	abstract	Interventions/Comparisons	DC	Interventions
16110025	10.1002/14651858.CD004064.pub4	DC	DRUG_FORMULATION	abstract	Interventions/Comparisons	DC	Interventions
16110025	10.1002/14651858.CD004064.pub4	DC	DRUG_FORMULATION	abstract	Interventions/Comparisons	DC	Interventions
16110025	10.1002/14651858.CD004064.pub4	DC	DRUG_FORMULATION	abstract	Interventions/Comparisons	DC	Interventions
16110025	10.1002/14651858.CD004064.pub4	DC	DRUG_FORMULATION	abstract	Interventions/Comparisons	DC	Interventions
16110025	10.1002/14651858.CD004064.pub4	DC	DRUG_FORMULATION	abstract	Interventions/Comparisons	DC	Interventions
16110025	10.1002/14651858.CD004064.pub4	DC	DRUG_FORMULATION	abstract	Interventions/Comparisons	DC	Interventions
16110025	10.1002/14651858.CD004064.pub4	DC	DRUG_FORMULATION	abstract	Interventions/Comparisons	DC	Interventions
16110025	10.1002/14651858.CD004064.pub4	DC	DRUG_FORMULATION	abstract	Interventions/Comparisons	DC	Interventions
16110025	10.1002/14651858.CD004064.pub4	DC	DRUG_FORMULATION	abstract	Interventions/Comparisons	DC	Interventions
16110025	10.1002/14651858.CD004064.pub4	DC	DRUG_FORMULATION	abstract	Interventions/Comparisons	DC	Interventions
16110025	10.1002/14651858.CD004064.pub4	DCF	DRUG_FORMULATION	abstract	Interventions/Comparisons	DCF	Interventions
16110025	10.1002/14651858.CD004064.pub4	DCF	DRUG_FORMULATION	abstract	Interventions/Comparisons	DCF	Interventions
16110025	10.1002/14651858.CD004064.pub4	DCF	DRUG_FORMULATION	abstract	Interventions/Comparisons	DCF	Interventions
16110025	10.1002/14651858.CD004064.pub4	DCF	DRUG_FORMULATION	abstract	Interventions/Comparisons	DCF	Interventions
16110025	10.1002/14651858.CD004064.pub4	DCF	DRUG_FORMULATION	abstract	Interventions/Comparisons	DCF	Interventions
16110025	10.1002/14651858.CD004064.pub4	DCF	DRUG_FORMULATION	abstract	Interventions/Comparisons	DCF	Interventions
16110025	10.1002/14651858.CD004064.pub4	DCF	DRUG_FORMULATION	abstract	Interventions/Comparisons	DCF	Interventions
16110025	10.1002/14651858.CD004064.pub4	DCF	DRUG_FORMULATION	abstract	Interventions/Comparisons	DCF	Interventions
16110025	10.1002/14651858.CD004064.pub4	DCF	DRUG_FORMULATION	abstract	Interventions/Comparisons	DCF	Interventions
16110025	10.1002/14651858.CD004064.pub4	DCF	DRUG_FORMULATION	abstract	Interventions/Comparisons	DCF	Interventions
16110025	10.1002/14651858.CD004064.pub4	DCF	DRUG_FORMULATION	abstract	Interventions/Comparisons	DCF	Interventions
16110025	10.1002/14651858.CD004064.pub4	DCF	DRUG_FORMULATION	abstract	Interventions/Comparisons	DCF	Interventions
16110025	10.1002/14651858.CD004064.pub4	DCF	DRUG_FORMULATION	abstract	Interventions/Comparisons	DCF	Interventions
16110025	10.1002/14651858.CD004064.pub4	docetaxel	DRUG_MOLECULE	abstract	Interventions/Comparisons	docetaxel	Interventions
16110025	10.1002/14651858.CD004064.pub4	docetaxel	DRUG_MOLECULE	abstract	Interventions/Comparisons	docetaxel	Interventions
16110025	10.1002/14651858.CD004064.pub4	docetaxel	DRUG_MOLECULE	abstract	Interventions/Comparisons	docetaxel	Interventions
16110025	10.1002/14651858.CD004064.pub4	docetaxel	DRUG_MOLECULE	abstract	Interventions/Comparisons	docetaxel	Interventions
16110025	10.1002/14651858.CD004064.pub4	docetaxel	DRUG_MOLECULE	title	Interventions/Comparisons	docetaxel	Interventions
16110025	10.1002/14651858.CD004064.pub4	fluorouracil	DRUG_MOLECULE	abstract	Interventions/Comparisons	FU	Interventions
16110025	10.1002/14651858.CD004064.pub4	fluorouracil	DRUG_MOLECULE	abstract	Interventions/Comparisons	FU	Interventions
16110025	10.1002/14651858.CD004064.pub4	fluorouracil	DRUG_MOLECULE	abstract	Interventions/Comparisons	FU	Interventions
16110025	10.1002/14651858.CD004064.pub4	fluorouracil	DRUG_MOLECULE	title	Interventions/Comparisons	FU	Interventions
16110025	10.1002/14651858.CD004064.pub4	every 3 weeks	THERAPY_DOSE_REGIME	abstract	Interventions/Comparisons	repeated at d21	Interventions
16110025	10.1002/14651858.CD004064.pub4	continuous	THERAPY_DOSE_REGIME	abstract	Interventions/Comparisons
16110025	10.1002/14651858.CD004064.pub4	infusion	THERAPY_METHOD_OF_ADMINISTRATION	abstract	Interventions/Comparisons
16110025	10.1002/14651858.CD004064.pub4	on	THERAPY_DOSE_REGIME	abstract	Interventions/Comparisons
16801565	10.1002/14651858.CD004816.pub5	10	THERAPY_DOSE_REGIME	abstract	Interventions/Comparisons	10 mg	Interventions
16801565	10.1002/14651858.CD004816.pub5	10	THERAPY_DOSE_REGIME	abstract	Interventions/Comparisons	10 mg	Interventions
16801565	10.1002/14651858.CD004816.pub5	atorvastatin	DRUG_MOLECULE	abstract	Interventions/Comparisons	atorvastatin	Interventions
16801565	10.1002/14651858.CD004816.pub5	atorvastatin	DRUG_MOLECULE	abstract	Interventions/Comparisons	atorvastatin	Interventions
16801565	10.1002/14651858.CD004816.pub5	atorvastatin	DRUG_MOLECULE	abstract	Interventions/Comparisons	atorvastatin	Interventions
16801565	10.1002/14651858.CD004816.pub5	atorvastatin	DRUG_MOLECULE	abstract	Interventions/Comparisons	atorvastatin	Interventions
16801565	10.1002/14651858.CD004816.pub5	atorvastatin	DRUG_MOLECULE	abstract	Interventions/Comparisons	atorvastatin	Interventions
16801565	10.1002/14651858.CD004816.pub5	atorvastatin	DRUG_MOLECULE	abstract	Interventions/Comparisons	atorvastatin	Interventions
16801565	10.1002/14651858.CD004816.pub5	Atorvastatin	DRUG_MOLECULE	abstract	Interventions/Comparisons	atorvastatin	Interventions
16801565	10.1002/14651858.CD004816.pub5	atorvastatin	DRUG_MOLECULE	title	Interventions/Comparisons	atorvastatin	Interventions
16801565	10.1002/14651858.CD004816.pub5	Atorvastatin	DRUG_MOLECULE	title	Interventions/Comparisons	atorvastatin	Interventions
16801565	10.1002/14651858.CD004816.pub5	placebo	DRUG_CLASS	abstract	Interventions/Comparisons	placebo	Interventions
16801565	10.1002/14651858.CD004816.pub5	placebo	DRUG_CLASS	abstract	Interventions/Comparisons	placebo	Interventions
16801565	10.1002/14651858.CD004816.pub5	placebo	DRUG_CLASS	abstract	Interventions/Comparisons	placebo	Interventions
16801565	10.1002/14651858.CD004816.pub5	placebo	DRUG_CLASS	abstract	Interventions/Comparisons	placebo	Interventions
16801565	10.1002/14651858.CD004816.pub5	placebo	DRUG_CLASS	abstract	Interventions/Comparisons	placebo	Interventions
16801565	10.1002/14651858.CD004816.pub5	placebo	DRUG_CLASS	abstract	Interventions/Comparisons	placebo	Interventions
23715567	10.1002/14651858.CD011300.pub2	13 doses	THERAPY_DOSE_REGIME	abstract	Interventions/Comparisons	five doses at 3‐week intervals, followed by eight doses at 3‐month intervals	Interventions
23715567	10.1002/14651858.CD011300.pub2	27 months	THERAPY_DOSE_REGIME	abstract	Interventions/Comparisons	five doses at 3‐week intervals, followed by eight doses at 3‐month intervals	Interventions
23715567	10.1002/14651858.CD011300.pub2	immunostimulant	DRUG_CLASS	abstract	Interventions/Comparisons	immunostimulant	Interventions
23715567	10.1002/14651858.CD011300.pub2	MAGE-A3	DRUG_MOLECULE	abstract	Interventions/Comparisons	MAGE-A3 protein	Interventions
23715567	10.1002/14651858.CD011300.pub2	MAGE-A3	DRUG_MOLECULE	abstract	Interventions/Comparisons	MAGE-A3 protein	Interventions
23715567	10.1002/14651858.CD011300.pub2	placebo	DRUG_CLASS	abstract	Interventions/Comparisons	placebo	Interventions
23715567	10.1002/14651858.CD011300.pub2	placebo	DRUG_CLASS	abstract	Interventions/Comparisons	placebo	Interventions
23715567	10.1002/14651858.CD011300.pub2	recombinant MAGE	DRUG_FORMULATION	abstract	Interventions/Comparisons
23715567	10.1002/14651858.CD011300.pub2	-A	DRUG_MOLECULE	abstract	Interventions/Comparisons
23715567	10.1002/14651858.CD011300.pub2	3 protein	DRUG_FORMULATION	abstract	Interventions/Comparisons
23715567	10.1002/14651858.CD011300.pub2	MAGE-A	DRUG_MOLECULE	abstract	Interventions/Comparisons
23715567	10.1002/14651858.CD011300.pub2	3	DRUG_FORMULATION	abstract	Interventions/Comparisons
27852684	10.1002/14651858.CD011919.pub2	272	DRUG_CLASS	abstract	Interventions/Comparisons	placebo	Comparisons
27852684	10.1002/14651858.CD011919.pub2	308	DRUG_FORMULATION	abstract	Interventions/Comparisons	trans-resveratrol Softgel	Intervention
27852684	10.1002/14651858.CD011919.pub2	32	DRUG_MOLECULE	abstract	Interventions/Comparisons	trans-resveratrol Softgel	Intervention
27852684	10.1002/14651858.CD011919.pub2	295	DRUG_MOLECULE	abstract	Interventions/Comparisons	trans-resveratrol Softgel	Intervention
27852684	10.1002/14651858.CD011919.pub2	549	DRUG_MOLECULE	abstract	Interventions/Comparisons	trans-resveratrol Softgel	Intervention
27852684	10.1002/14651858.CD011919.pub2	627	DRUG_MOLECULE	abstract	Interventions/Comparisons	trans-resveratrol Softgel	Intervention
27852684	10.1002/14651858.CD011919.pub2	906	DRUG_MOLECULE	abstract	Interventions/Comparisons	trans-resveratrol Softgel	Intervention
27852684	10.1002/14651858.CD011919.pub2	942	DRUG_MOLECULE	abstract	Interventions/Comparisons	trans-resveratrol Softgel	Intervention
27852684	10.1002/14651858.CD011919.pub2	1169	DRUG_MOLECULE	abstract	Interventions/Comparisons	trans-resveratrol Softgel	Intervention
27852684	10.1002/14651858.CD011919.pub2	1210	DRUG_MOLECULE	abstract	Interventions/Comparisons
27852684	10.1002/14651858.CD011919.pub2	1303	DRUG_MOLECULE	abstract	Interventions/Comparisons
27852684	10.1002/14651858.CD011919.pub2	1317	DRUG_MOLECULE	abstract	Interventions/Comparisons	trans-resveratrol Softgel	Intervention
27852684	10.1002/14651858.CD011919.pub2	1372	DRUG_MOLECULE	abstract	Interventions/Comparisons	trans-resveratrol Softgel	Intervention
27852684	10.1002/14651858.CD011919.pub2	1463	DRUG_MOLECULE	abstract	Interventions/Comparisons	trans-resveratrol Softgel	Intervention
27852684	10.1002/14651858.CD011919.pub2	1597	DRUG_MOLECULE	abstract	Interventions/Comparisons	trans-resveratrol Softgel	Intervention
27852684	10.1002/14651858.CD011919.pub2	0	DRUG_MOLECULE	title	Interventions/Comparisons	trans-resveratrol Softgel	Intervention
27852684	10.1002/14651858.CD011919.pub2	284	THERAPY_DOSE_REGIME	abstract	Interventions/Comparisons
27852684	10.1002/14651858.CD011919.pub2	290	THERAPY_DOSE_REGIME	abstract	Interventions/Comparisons
27852684	10.1002/14651858.CD011919.pub2	366	THERAPY_DOSE_REGIME	abstract	Interventions/Comparisons	30 days	Intervention
32066536	10.1002/14651858.CD010834.pub4	110	THERAPY_DOSE_REGIME	abstract	Interventions/Comparisons	110 mg	Interventions
32066536	10.1002/14651858.CD010834.pub4	110	THERAPY_DOSE_REGIME	abstract	Interventions/Comparisons	110 mg	Interventions
32066536	10.1002/14651858.CD010834.pub4	110	THERAPY_DOSE_REGIME	abstract	Interventions/Comparisons	110 mg	Interventions
32066536	10.1002/14651858.CD010834.pub4	110	THERAPY_DOSE_REGIME	abstract	Interventions/Comparisons	110 mg	Interventions
32066536	10.1002/14651858.CD010834.pub4	110	THERAPY_DOSE_REGIME	abstract	Interventions/Comparisons	110 mg	Interventions
32066536	10.1002/14651858.CD010834.pub4	placebo	DRUG_CLASS	abstract	Interventions/Comparisons	placebo	Interventions
32066536	10.1002/14651858.CD010834.pub4	placebo	DRUG_CLASS	abstract	Interventions/Comparisons	placebo	Interventions
32066536	10.1002/14651858.CD010834.pub4	placebo	DRUG_CLASS	abstract	Interventions/Comparisons	placebo	Interventions
32066536	10.1002/14651858.CD010834.pub4	placebo	DRUG_CLASS	abstract	Interventions/Comparisons	placebo	Interventions
32066536	10.1002/14651858.CD010834.pub4	placebo	DRUG_CLASS	abstract	Interventions/Comparisons	placebo	Interventions
32066536	10.1002/14651858.CD010834.pub4	placebo	DRUG_CLASS	abstract	Interventions/Comparisons	placebo	Interventions
32066536	10.1002/14651858.CD010834.pub4	placebo	DRUG_CLASS	abstract	Interventions/Comparisons	placebo	Interventions
32066536	10.1002/14651858.CD010834.pub4	placebo	DRUG_CLASS	abstract	Interventions/Comparisons	placebo	Interventions
32066536	10.1002/14651858.CD010834.pub4	Reslizumab	DRUG_MOLECULE	abstract	Interventions/Comparisons	reslizumab	Interventions
32066536	10.1002/14651858.CD010834.pub4	reslizumab	DRUG_MOLECULE	abstract	Interventions/Comparisons	reslizumab	Interventions
32066536	10.1002/14651858.CD010834.pub4	reslizumab	DRUG_MOLECULE	abstract	Interventions/Comparisons	reslizumab	Interventions
32066536	10.1002/14651858.CD010834.pub4	reslizumab	DRUG_MOLECULE	abstract	Interventions/Comparisons	reslizumab	Interventions
32066536	10.1002/14651858.CD010834.pub4	reslizumab	DRUG_MOLECULE	abstract	Interventions/Comparisons	reslizumab	Interventions
32066536	10.1002/14651858.CD010834.pub4	reslizumab	DRUG_MOLECULE	abstract	Interventions/Comparisons	reslizumab	Interventions
32066536	10.1002/14651858.CD010834.pub4	reslizumab	DRUG_MOLECULE	abstract	Interventions/Comparisons	reslizumab	Interventions
32066536	10.1002/14651858.CD010834.pub4	reslizumab	DRUG_MOLECULE	abstract	Interventions/Comparisons	reslizumab	Interventions
32066536	10.1002/14651858.CD010834.pub4	reslizumab	DRUG_MOLECULE	abstract	Interventions/Comparisons	reslizumab	Interventions
32066536	10.1002/14651858.CD010834.pub4	reslizumab	DRUG_MOLECULE	abstract	Interventions/Comparisons	reslizumab	Interventions
32066536	10.1002/14651858.CD010834.pub4	reslizumab	DRUG_MOLECULE	abstract	Interventions/Comparisons	reslizumab	Interventions
32066536	10.1002/14651858.CD010834.pub4	reslizumab	DRUG_MOLECULE	abstract	Interventions/Comparisons	reslizumab	Interventions
32066536	10.1002/14651858.CD010834.pub4	reslizumab	DRUG_MOLECULE	abstract	Interventions/Comparisons	reslizumab	Interventions
32066536	10.1002/14651858.CD010834.pub4	reslizumab	DRUG_MOLECULE	abstract	Interventions/Comparisons	reslizumab	Interventions
32066536	10.1002/14651858.CD010834.pub4	reslizumab	DRUG_MOLECULE	title	Interventions/Comparisons	reslizumab	Interventions
32066536	10.1002/14651858.CD010834.pub4	subcutaneous	THERAPY_METHOD_OF_ADMINISTRATION	abstract	Interventions/Comparisons	subcutaneous	Interventions
32066536	10.1002/14651858.CD010834.pub4	subcutaneous	THERAPY_METHOD_OF_ADMINISTRATION	abstract	Interventions/Comparisons	subcutaneous	Interventions
32066536	10.1002/14651858.CD010834.pub4	subcutaneous	THERAPY_METHOD_OF_ADMINISTRATION	abstract	Interventions/Comparisons	subcutaneous	Interventions
32066536	10.1002/14651858.CD010834.pub4	subcutaneous	THERAPY_METHOD_OF_ADMINISTRATION	abstract	Interventions/Comparisons	subcutaneous	Interventions
32066536	10.1002/14651858.CD010834.pub4	subcutaneous	THERAPY_METHOD_OF_ADMINISTRATION	abstract	Interventions/Comparisons	subcutaneous	Interventions
32066536	10.1002/14651858.CD010834.pub4	Subcutaneous	THERAPY_METHOD_OF_ADMINISTRATION	abstract	Interventions/Comparisons	subcutaneous	Interventions
32066536	10.1002/14651858.CD010834.pub4	subcutaneous	THERAPY_METHOD_OF_ADMINISTRATION	abstract	Interventions/Comparisons	subcutaneous	Interventions
32066536	10.1002/14651858.CD010834.pub4	subcutaneous	THERAPY_METHOD_OF_ADMINISTRATION	abstract	Interventions/Comparisons	subcutaneous	Interventions
32066536	10.1002/14651858.CD010834.pub4	subcutaneous	THERAPY_METHOD_OF_ADMINISTRATION	abstract	Interventions/Comparisons	subcutaneous	Interventions
32066536	10.1002/14651858.CD010834.pub4	subcutaneous	THERAPY_METHOD_OF_ADMINISTRATION	title	Interventions/Comparisons	subcutaneous	Interventions
32066536	10.1002/14651858.CD010834.pub4	24 weeks	THERAPY_DOSE_REGIME	abstract	Interventions/Comparisons		Interventions
32066536	10.1002/14651858.CD010834.pub4	3	THERAPY_DOSE_REGIME	abstract	Interventions/Comparisons		Interventions
32066536	10.1002/14651858.CD010834.pub4	-40	THERAPY_DOSE_REGIME	abstract	Interventions/Comparisons		Interventions
32066536	10.1002/14651858.CD010834.pub4	52 weeks	THERAPY_DOSE_REGIME	abstract	Interventions/Comparisons		Interventions
32066536	10.1002/14651858.CD010834.pub4	controller	DRUG_CLASS	abstract	Interventions/Comparisons		Interventions
32066536	10.1002/14651858.CD010834.pub4	corticosteroid	DRUG_CLASS	abstract	Interventions/Comparisons		Interventions
32066536	10.1002/14651858.CD010834.pub4	corticosteroid	DRUG_CLASS	abstract	Interventions/Comparisons		Interventions
32066536	10.1002/14651858.CD010834.pub4	corticosteroid	DRUG_CLASS	abstract	Interventions/Comparisons		Interventions
32066536	10.1002/14651858.CD010834.pub4	corticosteroid	DRUG_CLASS	abstract	Interventions/Comparisons		Interventions
32066536	10.1002/14651858.CD010834.pub4	corticosteroid	DRUG_CLASS	abstract	Interventions/Comparisons		Interventions
32066536	10.1002/14651858.CD010834.pub4	corticosteroid	DRUG_CLASS	abstract	Interventions/Comparisons		Interventions
32066536	10.1002/14651858.CD010834.pub4	corticosteroid	DRUG_CLASS	title	Interventions/Comparisons		Interventions
32066536	10.1002/14651858.CD010834.pub4	corticosteroids	DRUG_CLASS	abstract	Interventions/Comparisons		Interventions
32066536	10.1002/14651858.CD010834.pub4	inhaled	THERAPY_METHOD_OF_ADMINISTRATION	abstract	Interventions/Comparisons		Interventions
32066536	10.1002/14651858.CD010834.pub4	intravenously	THERAPY_METHOD_OF_ADMINISTRATION	abstract	Interventions/Comparisons		Interventions
32066536	10.1002/14651858.CD010834.pub4	once every 4 weeks	THERAPY_DOSE_REGIME	abstract	Interventions/Comparisons		Interventions
32066536	10.1002/14651858.CD010834.pub4	oral	THERAPY_METHOD_OF_ADMINISTRATION	abstract	Interventions/Comparisons		Interventions
32066536	10.1002/14651858.CD010834.pub4	oral	THERAPY_METHOD_OF_ADMINISTRATION	abstract	Interventions/Comparisons		Interventions
32066536	10.1002/14651858.CD010834.pub4	oral	THERAPY_METHOD_OF_ADMINISTRATION	abstract	Interventions/Comparisons		Interventions
32066536	10.1002/14651858.CD010834.pub4	oral	THERAPY_METHOD_OF_ADMINISTRATION	abstract	Interventions/Comparisons		Interventions
32066536	10.1002/14651858.CD010834.pub4	oral	THERAPY_METHOD_OF_ADMINISTRATION	abstract	Interventions/Comparisons		Interventions
32066536	10.1002/14651858.CD010834.pub4	oral	THERAPY_METHOD_OF_ADMINISTRATION	title	Interventions/Comparisons		Interventions
15983299	10.1002/14651858.CD006063.pub2	346	METHODOLOGY_OUTCOME	abstract	Outcomes	C-peptide	Outcomes
15983299	10.1002/14651858.CD006063.pub2	26	METHODOLOGY_OUTCOME	title	Outcomes	C-peptide	Outcomes
15983299	10.1002/14651858.CD006063.pub2	336	METHODOLOGY_OUTCOME	abstract	Outcomes	HDL-C	Outcomes
15983299	10.1002/14651858.CD006063.pub2	1152	PARAMETER_EFFECT	abstract	Outcomes	HDL-C	Outcomes
15983299	10.1002/14651858.CD006063.pub2	336	METHODOLOGY_OUTCOME	abstract	Outcomes	LDL-C particle size and concentration	Outcomes
15983299	10.1002/14651858.CD006063.pub2	1247	PARAMETER_EFFECT	abstract	Outcomes	LDL-C particle size and concentration	Outcomes
15983299	10.1002/14651858.CD006063.pub2	1381	PARAMETER_EFFECT	abstract	Outcomes	LDL-C particle size and concentration	Outcomes
15983299	10.1002/14651858.CD006063.pub2	1484	PARAMETER_EFFECT	abstract	Outcomes	LDL-C particle size and concentration	Outcomes
15983299	10.1002/14651858.CD006063.pub2	956	PARAMETER_EFFECT	abstract	Outcomes	triglycerides change from baseline to the last observed value	Outcomes
16110025	10.1002/14651858.CD004064.pub4	overall survival time	PARAMETER_EFFECT	abstract	Outcomes	Overall survival	Outcomes
16110025	10.1002/14651858.CD004064.pub4	overall response rate	METHODOLOGY_OUTCOME	abstract	Outcomes	Response rates	Outcomes
16110025	10.1002/14651858.CD004064.pub4	ORR	METHODOLOGY_OUTCOME	abstract	Outcomes	Response rates	Outcomes
16110025	10.1002/14651858.CD004064.pub4	ORR	METHODOLOGY_OUTCOME	abstract	Outcomes	Response rates	Outcomes
16110025	10.1002/14651858.CD004064.pub4	confirmed ORR	PARAMETER_EFFECT	abstract	Outcomes	Response rates	Outcomes
16110025	10.1002/14651858.CD004064.pub4	time to progression	PARAMETER_EFFECT	abstract	Outcomes	Time to progression	Outcomes
16110025	10.1002/14651858.CD004064.pub4	safety	METHODOLOGY_OUTCOME	abstract	Outcomes	Toxicities	Outcomes
16110025	10.1002/14651858.CD004064.pub4	safety	METHODOLOGY_OUTCOME	abstract	Outcomes	Toxicities	Outcomes
16110025	10.1002/14651858.CD004064.pub4	grade 3 and 4 events per patient	PARAMETER_DETERMINATION	abstract	Outcomes	Toxicities	Outcomes
16110025	10.1002/14651858.CD004064.pub4	neutropenia	PARAMETER_EFFECT	abstract	Outcomes	Toxicities	Outcomes
16110025	10.1002/14651858.CD004064.pub4	GI	PARAMETER_EFFECT	abstract	Outcomes	Toxicities	Outcomes
16110025	10.1002/14651858.CD004064.pub4	received treatment	PARAMETER_EFFECT	abstract	Outcomes
16801565	10.1002/14651858.CD004816.pub5	safety	METHODOLOGY_OUTCOME	title	Outcomes	adverse events	Outcomes
16801565	10.1002/14651858.CD004816.pub5	composite primary end point	PARAMETER_EFFECT	abstract	Outcomes	composite	Outcomes
16801565	10.1002/14651858.CD004816.pub5	cardiovascular death	METHODOLOGY_OUTCOME	abstract	Outcomes	CVD death
16801565	10.1002/14651858.CD004816.pub5	nonfatal myocardial infarction	METHODOLOGY_OUTCOME	abstract	Outcomes	nonfatal MI
16801565	10.1002/14651858.CD004816.pub5	fatal and nonfatal myocardial infarction	PARAMETER_EFFECT	abstract	Outcomes	nonfatal MI	Outcomes
16801565	10.1002/14651858.CD004816.pub5	nonfatal stroke	METHODOLOGY_OUTCOME	abstract	Outcomes	nonfatal stroke
16801565	10.1002/14651858.CD004816.pub5	resuscitated cardiac arrest	METHODOLOGY_OUTCOME	abstract	Outcomes	resuscitated cardiac arrest	Outcomes
16801565	10.1002/14651858.CD004816.pub5	recanalization	METHODOLOGY_OUTCOME	abstract	Outcomes	revascularisation	Outcomes
16801565	10.1002/14651858.CD004816.pub5	unstable angina	METHODOLOGY_OUTCOME	abstract	Outcomes	unstable angina	Outcomes
16801565	10.1002/14651858.CD004816.pub5	CVD prevention	METHODOLOGY_OUTCOME	abstract	Outcomes
16801565	10.1002/14651858.CD004816.pub5	coronary artery bypass surgery	METHODOLOGY_OUTCOME	abstract	Outcomes
16801565	10.1002/14651858.CD004816.pub5	worsening	METHODOLOGY_OUTCOME	abstract	Outcomes
16801565	10.1002/14651858.CD004816.pub5	hospitalization	METHODOLOGY_OUTCOME	abstract	Outcomes
16801565	10.1002/14651858.CD004816.pub5	LDL cholesterol	PARAMETER_EFFECT	abstract	Outcomes
16801565	10.1002/14651858.CD004816.pub5	over 4 years	PARAMETER_DETERMINATION	abstract	Outcomes
16801565	10.1002/14651858.CD004816.pub5	905	PARAMETER_DETERMINATION	abstract	Outcomes
16801565	10.1002/14651858.CD004816.pub5	subjects without prior myocardial infarction or interventional procedure	PARAMETER_DETERMINATION	abstract	Outcomes
16801565	10.1002/14651858.CD004816.pub5	experienced	PARAMETER_DETERMINATION	abstract	Outcomes
16801565	10.1002/14651858.CD004816.pub5	primary end point	PARAMETER_EFFECT	abstract	Outcomes
16801565	10.1002/14651858.CD004816.pub5	505	PARAMETER_DETERMINATION	abstract	Outcomes
16801565	10.1002/14651858.CD004816.pub5	subjects with prior myocardial infarction or interventional procedure	PARAMETER_DETERMINATION	abstract	Outcomes
16801565	10.1002/14651858.CD004816.pub5	experienced	PARAMETER_DETERMINATION	abstract	Outcomes
16801565	10.1002/14651858.CD004816.pub5	primary end point	PARAMETER_EFFECT	abstract	Outcomes
16801565	10.1002/14651858.CD004816.pub5	subjects without	PARAMETER_DETERMINATION	abstract	Outcomes
16801565	10.1002/14651858.CD004816.pub5	with prior myocardial infarction	PARAMETER_DETERMINATION	abstract	Outcomes
16801565	10.1002/14651858.CD004816.pub5	interventional procedure	PARAMETER_DETERMINATION	abstract	Outcomes
23715567	10.1002/14651858.CD011300.pub2	disease-free interval	METHODOLOGY_OUTCOME	abstract	Outcomes	Disease-free interval	Outcomes
23715567	10.1002/14651858.CD011300.pub2	DFI	METHODOLOGY_OUTCOME	abstract	Outcomes	Disease-free interval	Outcomes
23715567	10.1002/14651858.CD011300.pub2	DFI	PARAMETER_EFFECT	abstract	Outcomes	Disease-free interval
23715567	10.1002/14651858.CD011300.pub2	recurrence	PARAMETER_EFFECT	abstract	Outcomes	Disease-free survival	Outcomes
23715567	10.1002/14651858.CD011300.pub2	disease-free survival	PARAMETER_EFFECT	abstract	Outcomes	Disease-free survival	Outcomes
23715567	10.1002/14651858.CD011300.pub2	DFS	PARAMETER_EFFECT	abstract	Outcomes	Disease-free survival	Outcomes
23715567	10.1002/14651858.CD011300.pub2	overall survival	PARAMETER_EFFECT	abstract	Outcomes	Overall survival	Outcomes
23715567	10.1002/14651858.CD011300.pub2	safety	METHODOLOGY_OUTCOME	abstract	Outcomes	Safety	Outcomes
23715567	10.1002/14651858.CD011300.pub2	toxicity	PARAMETER_EFFECT	abstract	Outcomes	Safety	Outcomes
23715567	10.1002/14651858.CD011300.pub2	clinical activity	METHODOLOGY_OUTCOME	abstract	Outcomes
23715567	10.1002/14651858.CD011300.pub2	immunologic response	METHODOLOGY_OUTCOME	abstract	Outcomes
23715567	10.1002/14651858.CD011300.pub2	postresection period	PARAMETER_EFFECT	abstract	Outcomes
23715567	10.1002/14651858.CD011300.pub2	observed	PARAMETER_DETERMINATION	abstract	Outcomes
23715567	10.1002/14651858.CD011300.pub2	follow-	PARAMETER_DETERMINATION	abstract	Outcomes
27852684	10.1002/14651858.CD011919.pub2	72	METHODOLOGY_OUTCOME	abstract	Outcomes	insulin sensitivity	Outcomes
27852684	10.1002/14651858.CD011919.pub2	112	METHODOLOGY_OUTCOME	abstract	Outcomes	metabolic health	Outcomes
27852684	10.1002/14651858.CD011919.pub2	404	METHODOLOGY_OUTCOME	abstract	Outcomes	Insulin sensitivity	Outcomes
27852684	10.1002/14651858.CD011919.pub2	431	METHODOLOGY_OUTCOME	abstract	Outcomes
27852684	10.1002/14651858.CD011919.pub2	810	PARAMETER_DETERMINATION	abstract	Outcomes	intrahepatic lipid content	Outcomes
27852684	10.1002/14651858.CD011919.pub2	977	PARAMETER_DETERMINATION	abstract	Outcomes	mitochondrial function (in vivo and ex vivo)	Outcomes
27852684	10.1002/14651858.CD011919.pub2	1041	PARAMETER_DETERMINATION	abstract	Outcomes
27852684	10.1002/14651858.CD011919.pub2	663	PARAMETER_EFFECT	abstract	Outcomes	intrahepatic lipid content	Outcomes
27852684	10.1002/14651858.CD011919.pub2	717	PARAMETER_EFFECT	abstract	Outcomes
27852684	10.1002/14651858.CD011919.pub2	724	PARAMETER_EFFECT	abstract	Outcomes
27852684	10.1002/14651858.CD011919.pub2	766	PARAMETER_EFFECT	abstract	Outcomes	intramyocellular lipids	Outcomes
27852684	10.1002/14651858.CD011919.pub2	847	PARAMETER_EFFECT	abstract	Outcomes	blood pressure	Outcomes
27852684	10.1002/14651858.CD011919.pub2	1009	PARAMETER_EFFECT	abstract	Outcomes	mitochondrial function (in vivo and ex vivo)	Outcomes
27852684	10.1002/14651858.CD011919.pub2	1136	PARAMETER_EFFECT	abstract	Outcomes
27852684	10.1002/14651858.CD011919.pub2	1182	PARAMETER_EFFECT	abstract	Outcomes
27852684	10.1002/14651858.CD011919.pub2	1220	PARAMETER_EFFECT	abstract	Outcomes
32066536	10.1002/14651858.CD010834.pub4	safety	METHODOLOGY_OUTCOME	abstract	Outcomes	adverse events	Outcomes
32066536	10.1002/14651858.CD010834.pub4	safety	METHODOLOGY_OUTCOME	abstract	Outcomes	adverse events	Outcomes
32066536	10.1002/14651858.CD010834.pub4	patients with blood eosinophil counts of 400 cells per μL or more	PARAMETER_DETERMINATION	abstract	Outcomes
32066536	10.1002/14651858.CD010834.pub4	exacerbation	METHODOLOGY_OUTCOME	abstract	Outcomes	Frequency of clinical asthma exacerbations during 52 weeks	Outcomes
32066536	10.1002/14651858.CD010834.pub4	exacerbations	METHODOLOGY_OUTCOME	abstract	Outcomes	Frequency of clinical asthma exacerbations during 52 weeks	Outcomes
32066536	10.1002/14651858.CD010834.pub4	exacerbation	PARAMETER_EFFECT	abstract	Outcomes	Frequency of clinical asthma exacerbations during 52 weeks	Outcomes
32066536	10.1002/14651858.CD010834.pub4	exacerbation	PARAMETER_EFFECT	abstract	Outcomes	Frequency of clinical asthma exacerbations during 52 weeks	Outcomes
32066536	10.1002/14651858.CD010834.pub4	annual exacerbation	PARAMETER_EFFECT	abstract	Outcomes	Frequency of clinical asthma exacerbations during 52 weeks	Outcomes
32066536	10.1002/14651858.CD010834.pub4	asthma exacerbations	METHODOLOGY_OUTCOME	title	Outcomes	Frequency of clinical asthma exacerbations during 52 weeks	Outcomes
32066536	10.1002/14651858.CD010834.pub4	efficacy	METHODOLOGY_OUTCOME	abstract	Outcomes
32066536	10.1002/14651858.CD010834.pub4	efficacy	METHODOLOGY_OUTCOME	abstract	Outcomes
32066536	10.1002/14651858.CD010834.pub4	efficacy	METHODOLOGY_OUTCOME	abstract	Outcomes
32066536	10.1002/14651858.CD010834.pub4	intention-to-treat population	PARAMETER_DETERMINATION	abstract	Outcomes
32066536	10.1002/14651858.CD010834.pub4	with higher trough serum	PARAMETER_DETERMINATION	abstract	Outcomes
32066536	10.1002/14651858.CD010834.pub4	daily oral corticosteroid dose	PARAMETER_EFFECT	abstract	Outcomes
32066536	10.1002/14651858.CD010834.pub4	oral	PARAMETER_DETERMINATION	abstract	Outcomes
16801565	10.1002/14651858.CD004816.pub5	2,410	METHODOLOGY_STUDY_SIZE	abstract	Participants	2410	Participants
15983299	10.1002/14651858.CD006063.pub2	534	METHODOLOGY_INCLUSION_CRITERIA	abstract	Participants	fasting LDL cholesterol levels <130 mg/dl	Participants
15983299	10.1002/14651858.CD006063.pub2	114	METHODOLOGY_INCLUSION_CRITERIA	title	Participants	fasting LDL cholesterol levels <130 mg/dl	Participants
15983299	10.1002/14651858.CD006063.pub2	534	METHODOLOGY_INCLUSION_CRITERIA	abstract	Participants	Fasting triglyceride >= 150 mg/dl and <600 mg/dl	Participants
15983299	10.1002/14651858.CD006063.pub2	114	METHODOLOGY_INCLUSION_CRITERIA	title	Participants	Fasting triglyceride >= 150 mg/dl and <600 mg/dl	Participants
15983299	10.1002/14651858.CD006063.pub2	80	METHODOLOGY_INCLUSION_CRITERIA	title	Participants	Patients	Participants
15983299	10.1002/14651858.CD006063.pub2	498	METHODOLOGY_INCLUSION_CRITERIA	abstract	Participants	Treated with diet alone or oral monotherapy	Participants
15983299	10.1002/14651858.CD006063.pub2	512	METHODOLOGY_INCLUSION_CRITERIA	abstract	Participants	Treated with diet alone or oral monotherapy	Participants
15983299	10.1002/14651858.CD006063.pub2	548	METHODOLOGY_INCLUSION_CRITERIA	abstract	Participants	Not treated with any lipid-lowering agent	Participants
15983299	10.1002/14651858.CD006063.pub2	468	METHODOLOGY_INCLUSION_CRITERIA	abstract	Participants	Type 2 Diabetes	Participants
15983299	10.1002/14651858.CD006063.pub2	94	METHODOLOGY_INCLUSION_CRITERIA	title	Participants	Type 2 Diabetes	Participants
16110025	10.1002/14651858.CD004064.pub4	advanced gastric or gastroesophageal adenocarcinoma	METHODOLOGY_INCLUSION_CRITERIA	abstract	Participants	Gastric Cancer	Participants
16110025	10.1002/14651858.CD004064.pub4	confirmed advanced gastric or gastroesophageal adenocarcinoma	METHODOLOGY_INCLUSION_CRITERIA	abstract	Participants	Gastric Cancer	Participants
16110025	10.1002/14651858.CD004064.pub4	advanced gastric, or gastroesophageal adenocarcinoma	METHODOLOGY_INCLUSION_CRITERIA	title	Participants	Gastric Cancer	Participants
16110025	10.1002/14651858.CD004064.pub4	patients	METHODOLOGY_INCLUSION_CRITERIA	abstract	Participants
16110025	10.1002/14651858.CD004064.pub4	untreated	METHODOLOGY_INCLUSION_CRITERIA	abstract	Participants
16110025	10.1002/14651858.CD004064.pub4	patients	METHODOLOGY_INCLUSION_CRITERIA	abstract	Participants
16110025	10.1002/14651858.CD004064.pub4	patients	METHODOLOGY_INCLUSION_CRITERIA	title	Participants
16110025	10.1002/14651858.CD004064.pub4	untreated,	METHODOLOGY_INCLUSION_CRITERIA	title	Participants
16801565	10.1002/14651858.CD004816.pub5	type 2 diabetes	METHODOLOGY_INCLUSION_CRITERIA	abstract	Participants	type 2 diabetes	Participants
16801565	10.1002/14651858.CD004816.pub5	type 2 diabetes	METHODOLOGY_INCLUSION_CRITERIA	abstract	Participants	type 2 diabetes	Participants
16801565	10.1002/14651858.CD004816.pub5	LDL cholesterol levels below contemporary guideline targets	METHODOLOGY_INCLUSION_CRITERIA	abstract	Participants
23715567	10.1002/14651858.CD011300.pub2	completely resected MAGE-A3-positive stage IB to II NSCLC	METHODOLOGY_INCLUSION_CRITERIA	abstract	Participants	completely resected MAGE-A3-positive stage IB to II NSCLC	Participants
27852684	10.1002/14651858.CD011919.pub2	216	METHODOLOGY_INCLUSION_CRITERIA	abstract	Participants	Well-controlled	Participants
27852684	10.1002/14651858.CD011919.pub2	232	METHODOLOGY_INCLUSION_CRITERIA	abstract	Participants	type 2 diabetes	Participants
27852684	10.1002/14651858.CD011919.pub2	249	METHODOLOGY_INCLUSION_CRITERIA	abstract	Participants	type 2 diabetes	Participants
27852684	10.1002/14651858.CD011919.pub2	47	METHODOLOGY_INCLUSION_CRITERIA	title	Participants	Well-controlled	Participants
27852684	10.1002/14651858.CD011919.pub2	63	METHODOLOGY_INCLUSION_CRITERIA	title	Participants	type 2 diabetes	Participants
32066536	10.1002/14651858.CD010834.pub4	468	METHODOLOGY_STUDY_SIZE	abstract	Participants	468	Participants
32066536	10.1002/14651858.CD010834.pub4	two or more asthma exacerbations	METHODOLOGY_INCLUSION_CRITERIA	abstract	Participants	≥ 2 asthma exacerbations	Participants
32066536	10.1002/14651858.CD010834.pub4	severe asthma	METHODOLOGY_INCLUSION_CRITERIA	abstract	Participants	asthma	Participants
32066536	10.1002/14651858.CD010834.pub4	severe asthma	METHODOLOGY_INCLUSION_CRITERIA	abstract	Participants	asthma	Participants
32066536	10.1002/14651858.CD010834.pub4	severe asthma	METHODOLOGY_INCLUSION_CRITERIA	abstract	Participants	asthma	Participants
32066536	10.1002/14651858.CD010834.pub4	blood eosinophil count of 300 cells per μL or more	METHODOLOGY_INCLUSION_CRITERIA	abstract	Participants	blood eosinophil count of ≥ 300 cells/μL	Participants
32066536	10.1002/14651858.CD010834.pub4	blood eosinophil count of 300 cells per μL or more	METHODOLOGY_INCLUSION_CRITERIA	abstract	Participants	blood eosinophil count of ≥ 300 cells/μL	Participants
32066536	10.1002/14651858.CD010834.pub4	increased blood eosinophils	METHODOLOGY_INCLUSION_CRITERIA	abstract	Participants	blood eosinophil count of ≥ 300 cells/μL	Participants
32066536	10.1002/14651858.CD010834.pub4	asthma controllers	METHODOLOGY_INCLUSION_CRITERIA	abstract	Participants	required additional asthma controllers	Participants
32066536	10.1002/14651858.CD010834.pub4	corticosteroid-dependent asthma	METHODOLOGY_INCLUSION_CRITERIA	abstract	Participants	requiring systemic corticosteroids in past year	Participants
32066536	10.1002/14651858.CD010834.pub4	corticosteroid-dependent asthma	METHODOLOGY_INCLUSION_CRITERIA	title	Participants	requiring systemic corticosteroids in past year	Participants
32066536	10.1002/14651858.CD010834.pub4	corticosteroids	METHODOLOGY_INCLUSION_CRITERIA	abstract	Participants	ICS	Participants
32066536	10.1002/14651858.CD010834.pub4	prednisone	METHODOLOGY_INCLUSION_CRITERIA	abstract	Participants	requiring systemic corticosteroids in past year	Participants
32066536	10.1002/14651858.CD010834.pub4	severe uncontrolled asthma	METHODOLOGY_INCLUSION_CRITERIA	title	Participants	unstable asthma	Participants
32066536	10.1002/14651858.CD010834.pub4	uncontrolled	METHODOLOGY_INCLUSION_CRITERIA	abstract	Participants	unstable asthma	Participants
32066536	10.1002/14651858.CD010834.pub4	uncontrolled	METHODOLOGY_INCLUSION_CRITERIA	abstract	Participants	unstable asthma	Participants
32066536	10.1002/14651858.CD010834.pub4	patients	METHODOLOGY_INCLUSION_CRITERIA	abstract	Participants		Participants
32066536	10.1002/14651858.CD010834.pub4	patients	METHODOLOGY_INCLUSION_CRITERIA	abstract	Participants		Participants
32066536	10.1002/14651858.CD010834.pub4	patients	METHODOLOGY_INCLUSION_CRITERIA	abstract	Participants		Participants
32066536	10.1002/14651858.CD010834.pub4	Patients	METHODOLOGY_INCLUSION_CRITERIA	abstract	Participants		Participants
32066536	10.1002/14651858.CD010834.pub4	Patients	METHODOLOGY_INCLUSION_CRITERIA	abstract	Participants		Participants
32066536	10.1002/14651858.CD010834.pub4	Patients	METHODOLOGY_INCLUSION_CRITERIA	abstract	Participants		Participants
32066536	10.1002/14651858.CD010834.pub4	patients	METHODOLOGY_INCLUSION_CRITERIA	abstract	Participants		Participants
32066536	10.1002/14651858.CD010834.pub4	at least a	METHODOLOGY_INCLUSION_CRITERIA	abstract	Participants
32066536	10.1002/14651858.CD010834.pub4	high-dose	METHODOLOGY_INCLUSION_CRITERIA	abstract	Participants
32066536	10.1002/14651858.CD010834.pub4	inhaled	METHODOLOGY_INCLUSION_CRITERIA	abstract	Participants
32066536	10.1002/14651858.CD010834.pub4	maintenance	METHODOLOGY_INCLUSION_CRITERIA	abstract	Participants
32066536	10.1002/14651858.CD010834.pub4	medium dose	METHODOLOGY_INCLUSION_CRITERIA	abstract	Participants
32066536	10.1002/14651858.CD010834.pub4	no more than 30% patients with an eosinophil count <400 cells/μL	METHODOLOGY_INCLUSION_CRITERIA	abstract	Participants
32066536	10.1002/14651858.CD010834.pub4	one or more additional	METHODOLOGY_INCLUSION_CRITERIA	abstract	Participants
